# Prevalence and Human Health Risks of *Salmonella enterica* in Baby Poultry Sold at Agricultural Supply Stores

**DOI:** 10.64898/2026.05.04.26352231

**Authors:** K.M. Larsen, H. Blackwell, C. Patch, C. Herren, J. Bears, C.M. Armstrong, S. Kanrar, K. Harper, V. Devlin, L. Martin, O. Noyes, A. Michaelides, K. Hood, A. Lunna, A. Penny, Sarah C. Nguyen, A. J. Etter

## Abstract

Across the United States, backyard poultry (BYP) are becoming increasingly popular as a food source as well as pets. Unfortunately, they have also been a source of annual human salmonellosis outbreaks for over a decade. Previous CDC analyses suggest baby poultry are the main source of live poultry-associated outbreaks as opposed to adult birds. However, there are few data on the frequency of pathogens, such as *Salmonella enterica*, in baby poultry sold to the BYP market. Further, there is a lack of data on the serovars and antimicrobial resistance (AMR) rates in these baby poultry. We collected 643 soiled bedding and shipping box samples from agricultural supply stores primarily located in Vermont. *S. enterica* was detected in 23.5% (151/643) of samples, with the highest rates of detection in 2021-2022. Rates of *S. enterica* varied by species. Turkey poult bedding samples had the highest rates of *S. enterica* (44.4%; 8/18), while laying chick bedding samples had the lowest (19.4%; 68/350). Meat chick bedding samples had an intermediate rate, at 36% (32/89). The most common serovar detected was *Salmonella* Enteritidis, which represented 51.2% (64/125) of sequenced isolates. AMR genes or AMR-associated point mutations were detected in 21.6% (27/125) of samples, but only in non-Enteritidis serovars. These data indicate that baby poultry intended for the BYP market pose a substantial risk of salmonellosis to consumers.
