## Supplemental Table 1 for "Prevalence and Human Health Risks of *Salmonella enterica* in Baby Poultry Sold at Agricultural Supply Stores"

### Sheet: TableS1_chick isolates
VDHL #	FML_Isolate_name	PNUSA ID	NCBI Accession	SRR ID	Genus	Species	Representative?	Serovar	Source Type	Source_Site	Type_Details	Species plain language	Obtained_from	Location	Date_Obtained_(If_Known)
23-000846-BAC-01	2021-C-18.43.1	PNUSAS426243	SAMN40527025	SRR28373384	Salmonella	enterica	Yes	Enteritidis	Environmental	chick bedding sample/shipment liner from hatchery	Gallus gallus domesticus Breed Cornish Rock	meat chicken	USA:VT		2021
23-007415-BAC-01	2021-C-18.43.3A	PNUSAS427998	SAMN40621491	SRR28463993	Salmonella	enterica	Yes	Enteritidis	Environmental	shipment liner from hatchery	Gallus gallus domesticus Breed Cornish rock cross (meat bird)	meat chicken	USA:VT		2021
23-000780-BAC-01	2021-C-18.43.4	PNUSAS359912	SAMN36093243	SRR25083148	Salmonella	enterica	Yes	Oakum (I 9:z29:-)	Environmental	chick bedding sample/shipment liner from hatchery	Gallus gallus domesticus	Chicken	USA:VT		2021
23-000781-BAC-01	2021-C-18.43.5	PNUSAS359913	SAMN36093236	SRR25083140	Salmonella	enterica	Yes	Mbandaka	Environmental	chick bedding sample/shipment liner from hatchery	Gallus gallus domesticus	Chicken	USA:VT		2021
23-000849-BAC-01	2021-C-18.43.7	PNUSAS426245	SAMN40527024	SRR28373377	Salmonella	enterica	Yes	Enteritidis	Environmental	chick bedding sample/shipment liner from hatchery	Gallus gallus domesticus	Chicken	USA:VT		2021
23-007428-BAC-01	2021-C-18.55.1A	PNUSAS431564	SAMN40982932	SRR28705973	Salmonella	enterica	Yes	Infantis	Environmental	shipment liner from hatchery	Gallus gallus domesticus Breed Isa Brown	laying chicken	USA:VT		2021
23-007417-BAC-01	2021-C-18.66.1B	PNUSAS427999	SAMN40621487	SRR28463994	Salmonella	enterica	Yes	Enteritidis	Environmental	shipment liner from hatchery	Gallus gallus domesticus Breed Isa Brown and Welsummer	laying chicken	USA:VT		2021
23-000831-BAC-01	2021-C-22.60.1	PNUSAS419686	SAMN39857825	SRR27905736	Salmonella	enterica	Yes	Enteritidis	Environmental	chick bedding sample/shipment liner from hatchery	Gallus gallus domesticus	Chicken	USA:VT		2021
23-000799-BAC-01	2021-C-23.37.2	PNUSAS408798	SAMN38856968	SRR27221642	Salmonella	enterica	Yes	Enteritidis	Environmental	chick bedding sample/shipment liner from hatchery	Gallus gallus domesticus Breed Wellsummer	laying chicken	USA:VT		2021
23-000798-BAC-01	2021-C-23.37.4	PNUSAS408797	SAMN38856962	SRR27221643	Salmonella	enterica	Yes	Enteritidis	Environmental	chick bedding sample/shipment liner from hatchery	Gallus gallus domesticus Breed Wellsummer	laying chicken	USA:VT		2021
23-000808-BAC-01	2021-C-23.37.5	PNUSAS414224	SAMN39419013	SRR27505038	Salmonella	enterica	Yes	Enteritidis	Environmental	chick bedding sample/shipment liner from hatchery	Gallus gallus domesticus Breed Ameraucana	laying chicken	USA:VT		2021
23-000794-BAC-01	2021-C-23.37.6	PNUSAS408794	SAMN38856958	SRR27221644	Salmonella	enterica	Yes	Enteritidis	Environmental	chick bedding sample/shipment liner from hatchery	Gallus gallus domesticus Breed Ameraucana	laying chicken	USA:VT		2021
23-000765-BAC-01	2021-C-23.37.8	PNUSAS351189	SAMN35361952	SRR24736462	Salmonella	enterica	Yes	Enteritidis	Environmental	chick bedding sample/shipment liner from hatchery	Gallus gallus domesticus Breed Ameraucana	laying chicken	USA:VT		2021
23-000800-BAC-01	2021-C-23.38.3	PNUSAS408799	SAMN38856964	SRR27221658	Salmonella	enterica	Yes	Seftenberg	Environmental	chick bedding sample/shipment liner from hatchery	Gallus gallus domesticus Breed Buff Orpington	laying chicken	USA:VT		2021
23-000782-BAC-01	2021-C-23.38.4	PNUSAS359914	SAMN36093237	SRR25083143	Salmonella	enterica	Yes	Infantis	Environmental	chick bedding sample/shipment liner from hatchery	Gallus gallus domesticus Breed Rhode Island Red	laying chicken	USA:VT		2021
23-000802-BAC-01	2021-C-23.43.11	PNUSAS408801	SAMN38856969	SRR27221641	Salmonella	enterica	Yes	Enteritidis	Environmental	chick bedding sample/shipment liner from hatchery	Gallus gallus domesticus Breed Golden Comet	laying chicken	USA:VT		2021
23-000772-BAC-01	2021-C-23.45.1	PNUSAS356555	SAMN35774791	SRR24950168	Salmonella	enterica	Yes	Kentucky	Environmental	chick bedding sample/shipment liner from hatchery	Gallus gallus domesticus	Chicken	USA:VT		2021
23-000791-BAC-01	2021-C-23.45.3	PNUSAS408791	SAMN38856956	SRR27221626	Salmonella	enterica	Yes	Kentucky	Environmental	chick bedding sample/shipment liner from hatchery	Gallus gallus domesticus Breed Heavy Cornish Crosses	meat chicken	USA:VT		2021
23-000796-BAC-01	2021-C-23.45.4	PNUSAS415624	SAMN39506167	SRR27645605	Salmonella	enterica	Yes	Kentucky	Environmental	chick bedding sample/shipment liner from hatchery	Gallus gallus domesticus Breed Heavy Cornish Crosses	meat chicken	USA:VT		2021
23-000801-BAC-01	2021-C-23.51.1	PNUSAS408800	SAMN38856965	SRR27221628	Salmonella	enterica	Yes	Enteritidis	Environmental	chick bedding sample/shipment liner from hatchery	Gallus gallus domesticus	Chicken	USA:VT		2021
23-000793-BAC-01	2021-C-23.51.2	PNUSAS408793	SAMN38856966	SRR27221659	Salmonella	enterica	Yes	Enteritidis	Environmental	chick bedding sample/shipment liner from hatchery	Gallus gallus domesticus Breeds Americauna and Coco Mauran	laying chicken	USA:VT		2021
23-000783-BAC-01	2021-C-23.51.4	PNUSAS359915	SAMN36093240	SRR25083145	Salmonella	enterica	Yes	Enteritidis	Environmental	chick bedding sample/shipment liner from hatchery	Gallus gallus domesticus Breeds Comet and Wellsummer	laying chicken	USA:VT		2021
23-000819-BAC-01	2021-C-23.52.2	PNUSAS414229	SAMN39419008	SRR27505009	Salmonella	enterica	Yes	Enteritidis	Environmental	chick bedding sample/shipment liner from hatchery	Gallus gallus domesticus Breeds Americauna and Coco Mauran	laying chicken	USA:VT		2021
23-000811-BAC-01	2021-C-23.57.1	PNUSAS412419	SAMN39255880	SRR27421226	Salmonella	enterica	Yes	I 1,3,19:r:1,5	Environmental	chick bedding sample/shipment liner from hatchery	Gallus gallus domesticus Breeds Americauna and Coco Mauran		USA:VT		2021		did not pass assembly checks on NCBI
23-000823-BAC-01	2021-C-23.57.5	PNUSAS415626	SAMN39506170	SRR27645601	Salmonella	enterica	Yes	Enteritidis	Environmental	chick bedding sample/shipment liner from hatchery	Gallus gallus domesticus Breed Americauna	laying chicken	USA:VT		2021
23-000776-BAC-01	2021-C-23.71.1	PNUSAS358136	SAMN35878137	SRR25005707	Salmonella	enterica	Yes	Enteritidis	Environmental	chick bedding sample/shipment liner from hatchery	Gallus gallus domesticus	Chicken	USA:VT		2021
23-007441-BAC-01	2021-C-23.82.1	PNUSAS439746	SAMN41526246	SRR29164302	Salmonella	enterica	Yes	Kentucky	Environmental	shipment liner from hatchery	Gallus gallus domesticus Breed Rhode Island Red	laying chicken	USA:VT		2021
23-007447-BAC-01	2021-C-23.82.3	PNUSAS439750	SAMN41526244	SRR29164278	Salmonella	enterica	Yes	Kentucky	Environmental	shipment liner from hatchery	Gallus gallus domesticus Breed Rhode Island Red and Ameraucana	laying chicken	USA:VT		2021
23-000773-BAC-01	2021-C-23.83.1	PNUSAS356556	SAMN35774790	SRR24950148	Salmonella	enterica	Yes	Infantis	Environmental	chick bedding sample/shipment liner from hatchery	Gallus gallus domesticus Breeds Americauna and Coco Mauran	laying chicken	USA:VT		2021
23-000771-BAC-01	2021-C-23.83.2	PNUSAS356554	SAMN35774778	SRR24950183	Salmonella	enterica	Yes	Infantis	Environmental	chick bedding sample/shipment liner from hatchery	Gallus gallus domesticus Breeds Americauna and Coco Mauran	laying chicken	USA:VT		2021
23-000803-BAC-01	2021-C-23.90.1	PNUSAS408802	SAMN38856961	SRR27221629	Salmonella	enterica	Yes	Enteritidis	Environmental	chick bedding sample/shipment liner from hatchery	Gallus gallus domesticus	Chicken	USA:VT		2021
23-000779-BAC-01	2021-C-23.90.3	PNUSAS359911	SAMN36093241	SRR25083144	Salmonella	enterica	Yes	Seftenberg	Environmental	chick bedding sample/shipment liner from hatchery	Gallus gallus domesticus Breeds Cuckoo, Buff Orpington, and Wellsummer	laying chicken	USA:VT		2021
23-000775-BAC-01	2021-C-24.39.1	PNUSAS358135	SAMN35878136	SRR25005706	Salmonella	enterica	Yes	Infantis	Environmental	chick bedding sample/shipment liner from hatchery	Gallus gallus domesticus Breed Americauna	laying chicken	USA:VT		2021
23-000789-BAC-01	2021-C-24.39.3	PNUSAS401624	SAMN38283019	SRR26849619	Salmonella	enterica	Yes	Cerro	Environmental	chick bedding sample/shipment liner from hatchery	Gallus gallus domesticus	Chicken	USA:VT		2021
23-000788-BAC-01	2021-C-24.39.5	PNUSAS401623	SAMN38283018	SRR26849618	Salmonella	enterica	Yes	Cerro	Environmental	chick bedding sample/shipment liner from hatchery	Gallus gallus domesticus Breed Barred Rock	laying chicken	USA:VT		2021
23-000768-BAC-01	2021-C-24.39.6	PNUSAS354718	SAMN35677678	SRR24877731	Salmonella	enterica	Yes	Infantis	Environmental	chick bedding sample/shipment liner from hatchery	Gallus gallus domesticus Breeds Barred Rock and Buff Orpington	laying chicken	USA:VT		2021
23-000777-BAC-01	2021-C-24.41.1	PNUSAS358137	SAMN35879554	SRR25006475	Salmonella	enterica	Yes	Enteritidis	Environmental	chick bedding sample/shipment liner from hatchery	Gallus gallus domesticus	Chicken	USA:VT		2021
23-000805-BAC-01	2021-C-24.41.10	PNUSAS410795	SAMN39093439	SRR27334355	Salmonella	enterica	Yes	Enteritidis	Environmental	chick bedding sample/shipment liner from hatchery	Gallus gallus domesticus	Chicken	USA:VT		2021
23-000807-BAC-01	2021-C-24.41.11	PNUSAS410797	SAMN39093436	SRR27334357	Salmonella	enterica	Yes	Enteritidis	Environmental	chick bedding sample/shipment liner from hatchery	Gallus gallus domesticus Breed Golden Comet	laying chicken	USA:VT		2021
23-000850-BAC-01	2021-C-24.41.12	PNUSAS426246	SAMN40527015	SRR28373382	Salmonella	enterica	Yes	Enteritidis	Environmental	chick bedding sample/shipment liner from hatchery	Gallus gallus domesticus Breeds Golden Comet and Speckled Sussex	laying chicken	USA:VT		2021
23-000770-BAC-01	2021-C-24.41.2	PNUSAS354720	SAMN35677675	SRR24877729	Salmonella	enterica	Yes	Enteritidis	Environmental	chick bedding sample/shipment liner from hatchery	Gallus gallus domesticus	Chicken	USA:VT		2021
23-000790-BAC-01	2021-C-24.41.5	PNUSAS408790	SAMN38856963	SRR27221657	Salmonella	enterica	Yes	Enteritidis	Environmental	chick bedding sample/shipment liner from hatchery	Gallus gallus domesticus	Chicken	USA:VT		2021
23-000766-BAC-01	2021-C-24.41.6	PNUSAS351190	SAMN35361951	SRR24736453	Salmonella	enterica	Yes	Enteritidis	Environmental	chick bedding sample/shipment liner from hatchery	Gallus gallus domesticus	Chicken	USA:VT		2021
23-000797-BAC-01	2021-C-24.41.8	PNUSAS408796	SAMN38856960	SRR27221614	Salmonella	enterica	Yes	Enteritidis	Environmental	chick bedding sample/shipment liner from hatchery	Gallus gallus domesticus	Chicken	USA:VT		2021
23-000792-BAC-01	2021-C-24.41.9	PNUSAS408792	SAMN38856957	SRR27221625	Salmonella	enterica	Yes	Enteritidis	Environmental	chick bedding sample/shipment liner from hatchery	Gallus gallus domesticus	Chicken	USA:VT		2021
23-007412-BAC-01	2021-C-25.40.1A	PNUSAS427824	SAMN40617392	SRR28458860	Salmonella	enterica	Yes	Enteritidis	Environmental	shipment liner from hatchery	Gallus gallus domesticus Breed meat bird and Lavender Orpington	Chicken	USA:VT		2021
23-000812-BAC-01	2021-C-25.40.2	PNUSAS412420	SAMN39255879	SRR27421220	Salmonella	enterica	Yes	Enteritidis	Environmental	chick bedding sample/shipment liner from hatchery	Gallus gallus domesticus Breeds Barred Rock and Lavender Orpington	laying chicken	USA:VT		2021
23-000778-BAC-01	2021-C-25.40.4	PNUSAS359910	SAMN36093239	SRR25083142	Salmonella	enterica	Yes	Enteritidis	Environmental	chick bedding sample/shipment liner from hatchery	Gallus gallus domesticus Breeds Austrolorp and Golden Comet	laying chicken	USA:VT		2021
23-000821-BAC-01	2021-C-25.54.3	PNUSAS415625	SAMN39506168	SRR27645602	Salmonella	enterica	Yes	Enteritidis	Environmental	chick bedding sample/shipment liner from hatchery	Gallus gallus domesticus Breed Olive Egger	laying chicken	USA:VT		2021
23-000818-BAC-01	2021-C-31.56.3A	PNUSAS414228	SAMN39419009	SRR27505043	Salmonella	enterica	yes	Cerro	Environmental	chick bedding sample/shipment liner from hatchery	Gallus gallus domesticus Breeds CA White and Gold Laced Wyandotte	laying chicken	USA:VT		2021
23-000833-BAC-01	2021-C-31.67.1	PNUSAS419688	SAMN39857823	SRR27905732	Salmonella	enterica	Yes	Infantis	Environmental	chick bedding sample/shipment liner from hatchery	Gallus gallus domesticus	Chicken	USA:VT		2021
23-000767-BAC-01	2021-C-31.68.1	PNUSAS354717	SAMN35677677	SRR24877730	Salmonella	enterica	Yes	Infantis	Environmental	chick bedding sample/shipment liner from hatchery	Meleagris gallopavo	turkey	USA:VT		2021
23-000838-BAC-01	2021-C-31.72.1	PNUSAS419935	SAMN39904144	SRR27929356	Salmonella	enterica	Yes	Infantis	Environmental	chick bedding sample/shipment liner from hatchery	Gallus gallus domesticus Breed Amberlink	laying chicken	USA:VT		2021
23-000769-BAC-01	2021-C-31.72.3	PNUSAS354719	SAMN35677679	SRR24877727	Salmonella	enterica	Yes	Infantis	Environmental	chick bedding sample/shipment liner from hatchery	Anas platyrhychos Breed Mallard	duck	USA:VT		2021
23-000852-BAC-01	2021-C-31.80.1	PNUSAS427259	SAMN40578791	SRR28419010	Salmonella	enterica	no	Infantis	Environmental	chick bedding sample/shipment liner from hatchery	Coturnix sp.	Quail	USA:VT		2021
23-000806-BAC-01	2021-C-31.85.1	PNUSAS410796	SAMN39093438	SRR27334356	Salmonella	enterica	Yes	Mbandaka	Environmental	chick bedding sample/shipment liner from hatchery	Meleagris gallopavo	turkey	USA:VT		2021
23-000784-BAC-01	2021-C-34.92.1	PNUSAS359916	SAMN36093238	SRR25083147	Salmonella	enterica	Yes	(Liverpool) I 1,3,19:d:e,n,z15	Environmental	chick bedding sample/shipment liner from hatchery	Gallus gallus domesticus Breeds Rhode Island Red, Black Sexlink, and White Leghorns	laying chicken	USA:VT		2021-06-29
23-000787-BAC-01	2021-C-34.92.2	PNUSAS401622	SAMN38283021	SRR26849626	Salmonella	enterica	Yes	Infantis	Environmental	chick bedding sample/shipment liner from hatchery	Meleagris sp.	turkey	USA:VT		2021-06-29
23-000810-BAC-01	2021-C-35.91.3	PNUSAS412418	SAMN39255881	SRR27421222	Salmonella	enterica	Yes	I 9:r:1,5	Environmental	chick bedding sample/shipment liner from hatchery	Gallus gallus domesticus Breeds Freedom Ranger and Wyandottes		USA:VT		2021-05-17	didn't pass assembly checks
23-000786-BAC-01	2021-C-35.91.4	PNUSAS401621	SAMN38283020	SRR26849620	Salmonella	enterica	Yes	Enteritidis	Environmental	chick bedding sample/shipment liner from hatchery	Gallus gallus domesticus Breed Cornish	meat chicken	USA:VT		2021-05-17
23-007423-BAC-01	2021-C-35.91.6A	PNUSAS429515	SAMN40760044	SRR28565910	Salmonella	enterica	Yes	Enteritidis	Environmental	shipment liner from hatchery	Gallus gallus domesticus Breed Buff Orpington and Wyandotte	laying chicken	USA:VT		2021-05-17
23-000785-BAC-01	2022-C-15.100.5	PNUSAS359917	SAMN36093242	SRR25083146	Salmonella	enterica	Yes	Hadar	Environmental	chick bedding sample/shipment liner from hatchery	Meleagris sp.	turkey	USA:VT		2022-03-30
23-000774-BAC-01	2022-C-15.100.8	PNUSAS356557	SAMN35774777	SRR24950181	Salmonella	enterica	Yes	Hadar	Environmental	chick bedding sample/shipment liner from hatchery	Meleagris sp.	turkey	USA:VT		2022-03-30
23-007418-BAC-01	2022-C-18.124.3A	PNUSAS428000	SAMN40621489	SRR28463997	Salmonella	enterica	Yes	Enteritidis	Environmental	shipment liner from hatchery	Anas platyrhynchos domesticus Breed Khaki Campbell	duck	USA:VT		2022-04-06
23-007430-BAC-01	2022-C-18.124.4B	PNUSAS435358	SAMN41323755	SRR28991771	Salmonella	enterica	Yes	Enteritidis	Environmental	shipment liner from hatchery	Anas platyrhynchos domesticus Breed Khaki Campbell	duck	USA:VT		2022-04-06
23-007436-BAC-01	2022-C-18.124.6A	PNUSAS438715	SAMN41462624	SRR29088123	Salmonella	enterica	Yes	Enteritidis	Environmental	shipment liner from hatchery	Anas platyrhynchos domesticus Breed Khaki Campbell	duck	USA:VT		2022-04-06
23-007437-BAC-01	2022-C-18.124.7A	PNUSAS438716	SAMN41462627	SRR29088125	Salmonella	enterica	Yes	Mbandaka	Environmental	shipment liner from hatchery	Anas platyrhynchos domesticus Breed Khaki Campbell	duck	USA:VT		2022-04-06
23-000795-BAC-01	2022-C-18.99.2	PNUSAS408795	SAMN38856959	SRR27221612	Salmonella	enterica	Yes	Enteritidis	Environmental	chick bedding sample/shipment liner from hatchery	Anas platyrhychos domesticus Breed Khaki Campbell	duck	USA:VT		2022-03-25
23-000845-BAC-01	2022-C-19.105.1	PNUSAS424558	SAMN40333512	SRR28273975	Salmonella	enterica	Yes	Infantis	Environmental	chick bedding sample/shipment liner from hatchery	Anas platyrhychos domesticus Breed Khaki Campbell	duck	USA:VT		2022-04-20
23-000839-BAC-01	2022-C-19.105.6	PNUSAS419936	SAMN39904143	SRR27929300	Salmonella	enterica	Yes	Heidelberg	Environmental	chick bedding sample/shipment liner from hatchery	Gallus gallus domesticus Breed Black Austrolorp	laying chicken	USA:VT		2022-04-20
23-000817-BAC-01	2022-C-20.120.1	PNUSAS414227	SAMN39419011	SRR27505040	Salmonella	enterica	Yes	Enteritidis	Environmental	chick bedding sample/shipment liner from hatchery	Breed information not collected	unknown	USA:VT		2022-04-14
23-000822-BAC-01	2022-C-20.120.2	PNUSAS418726	SAMN39831288	SRR27872781	Salmonella	enterica	Yes	Infantis	Environmental	chick bedding sample/shipment liner from hatchery	Breed information not collected	unknown	USA:VT		2022-04-14
23-007416-BAC-01	2022-C-20.120.3A	PNUSAS429514	SAMN40760043	SRR28565909	Salmonella	enterica	Yes	Enteritidis	Environmental	shipment liner from hatchery	unknown	unknown	USA:VT		2022-04-14
23-007427-BAC-01	2022-C-20.120.6A	PNUSAS431563	SAMN40982933	SRR28705972	Salmonella	enterica	Yes	Enteritidis	Environmental	shipment liner from hatchery	unknown	unknown	USA:VT		2022-04-14
23-000830-BAC-01	2022-C-20.121.1	PNUSAS419685	SAMN39857826	SRR27905733	Salmonella	enterica	Yes	Enteritidis	Environmental	chick bedding sample/shipment liner from hatchery	Breed information not collected	unknown	USA:VT		2022-04-14
23-007424-BAC-01	2022-C-20.122.3A	PNUSAS431056	SAMN40946909	SRR28644454	Salmonella	enterica	Yes	Enteritidis	Environmental	shipment liner from hatchery	unknown	unknown	USA:VT		2022-04-14
23-007438-BAC-01	2022-C-20.122.4A	PNUSAS438717	SAMN41462626	SRR29088121	Salmonella	enterica	Yes	Enteritidis	Environmental	shipment liner from hatchery	unknown	unknown	USA:VT		2022-04-14
23-000813-BAC-01	2022-C-23.110.2	PNUSAS412421	SAMN39255878	SRR27421218	Salmonella	enterica	Yes	Enteritidis	Environmental	chick bedding sample/shipment liner from hatchery	Gallus gallus domesticus Breed Rhode Island Red	laying chicken	USA:VT		2022-04-14
23-000844-BAC-01	2022-C-23.112.3	PNUSAS424557	SAMN40333513	SRR28273982	Salmonella	enterica	Yes	I 4,[5],12:i:-	Environmental	chick bedding sample/shipment liner from hatchery	Gallus gallus domesticus Breed Barred Rock	laying chicken	USA:VT		2022-04-14
23-000828-BAC-01	2022-C-23.112.4	PNUSAS418730	SAMN39831286	SRR27872779	Salmonella	enterica	Yes	Enteritidis	Environmental	chick bedding sample/shipment liner from hatchery	Gallus gallus domesticus Breed Barred Rock	laying chicken	USA:VT		2022-04-14
23-007422-BAC-01	2022-C-23.121.1B	PNUSAS429360	SAMN40751515	SRR28558245	Salmonella	enterica	Yes	Enteritidis	Environmental	shipment liner from hatchery	unknown	unknown	USA:VT		2022-07-13
23-007421-BAC-01	2022-C-23.121.3D	PNUSAS429359	SAMN40751514	SRR28558244	Salmonella	enterica	Yes	Kentucky	Environmental	shipment liner from hatchery	Gallus gallus domesticus Breed White (meat bird)	meat chicken	USA:VT		2022-07-13
23-000836-BAC-01	2022-C-23.121.4	PNUSAS419691	SAMN39857822	SRR27905731	Salmonella	enterica	Yes	Kentucky	Environmental	chick bedding sample/shipment liner from hatchery	Gallus gallus domesticus	Chicken	USA:VT		2022-07-13
23-000826-BAC-01	2022-C-23.121.5	PNUSAS418728	SAMN39831287	SRR27872788	Salmonella	enterica	Yes	Kentucky	Environmental	chick bedding sample/shipment liner from hatchery	Gallus gallus domesticus	Chicken	USA:VT		2022-07-13
23-007425-BAC-01	2022-C-24.123.1B	PNUSAS431561	SAMN40982934	SRR28705975	Salmonella	enterica	Yes	Infantis	Environmental	shipment liner from hatchery	Gallus gallus domesticus Breed laying chicken	laying chicken	USA:VT		2022-05-18
23-000847-BAC-01	2022-C-24.41.4	PNUSAS426244	SAMN40527026	SRR28373379	Salmonella	enterica	Yes	Enteritidis	Environmental	chick bedding sample/shipment liner from hatchery	unknown	unknown	USA:VT		2022-
23-007443-BAC-01	2022-C-25.108.5A	PNUSAS439747	SAMN41526248	SRR29164289	Salmonella	enterica	Yes	Enteritidis	Environmental	shipment liner from hatchery	Gallus gallus domesticus Breed meat birds	meat chicken	USA:VT		2022-05-12
23-007426-BAC-01	2022-C-25.113.1A	PNUSAS431562	SAMN40982931	SRR28705971	Salmonella	enterica	Yes	I 4,[5],12:i:-	Environmental	shipment liner from hatchery	Anas platyrhynchos domesticus Breed Khaki Campbell and Pekin	duck	USA:VT		2022-05-12
23-007434-BAC-01	2022-C-25.122.1A	PNUSAS435361	SAMN41323753	SRR28991773	Salmonella	enterica	Yes	Enteritidis	Environmental	shipment liner from hatchery	Gallus gallus domesticus Breed Cornish rock cross (meat bird)	meat chicken	USA:VT		2022-04-14
23-007444-BAC-01	2022-C-25.125.4A	PNUSAS439748	SAMN41526247	SRR29164290	Salmonella	enterica	Yes	Enteritidis	Environmental	shipment liner from hatchery	Gallus gallus domesticus Breed Partridge Rock	laying chicken	USA:VT		2022-04-14
23-007445-BAC-01	2022-C-31.102.1A	PNUSAS439749	SAMN41526245	SRR29164277	Salmonella	enterica	Yes	Infantis	Environmental	shipment liner from hatchery	Anas platyrhynchos domesticus Breed Mallard	duck	USA:VT		2022-03-30
23-000829-BAC-01	2022-C-31.112.1	PNUSAS418731	SAMN39831285	SRR27872787	Salmonella	enterica	Yes	I 4,[5],12:i:-	Environmental	chick bedding sample/shipment liner from hatchery	Breed information not collected	unknown	USA:VT		2022-04-07
23-000827-BAC-01	2022-C-31.112.2	PNUSAS418729	SAMN39831284	SRR27872780	Salmonella	enterica	Yes	Infantis	Environmental	chick bedding sample/shipment liner from hatchery	Breed information not collected	unknown	USA:VT		2022-04-07
23-007432-BAC-01	2022-C-31.112.3A	PNUSAS435360	SAMN41323754	SRR28991772	Salmonella	enterica	Yes	Infantis	Environmental	shipment liner from hatchery	Anas platyrhynchos domesticus Breed Black Swedish Duck	duck	USA:VT		2022-04-14
23-000809-BAC-01	2022-C-31.99.1	PNUSAS412417	SAMN39255882	SRR27421221	Salmonella	enterica	Yes	Infantis	Environmental	chick bedding sample/shipment liner from hatchery	Gallus gallus domesticus Breed Easter Egger and Wyandotte	laying chicken	USA:VT		2022-02-28
23-000804-BAC-01	2022-C-31.99.3	PNUSAS410794	SAMN39093437	SRR27334358	Salmonella	enterica	Yes	Enteritidis	Environmental	chick bedding sample/shipment liner from hatchery	Gallus gallus domesticus Breeds Cornish Cross and Meatburd	meat chicken	USA:VT		2022-02-28
23-000824-BAC-01	2022-C-31.99.4	PNUSAS418727	SAMN39831283	SRR27872785	Salmonella	enterica	Yes	Mbandaka	Environmental	chick bedding sample/shipment liner from hatchery	Anas platyrhychos domesticus Breeds Buff and Cayuga	duck	USA:VT		2022-02-28
23-007431-BAC-01	2022-C-35.113.5	PNUSAS435359	SAMN41323880	SRR28991904	Salmonella	enterica	Yes	Cerro	Environmental	shipment liner from hatchery	Gallus gallus domesticus Breed SE Smith	Chicken	USA:VT		2022-05-15
23-000825-BAC-01	2022-C-36.107.3	PNUSAS415627	SAMN39506169	SRR27645604	Salmonella	enterica	Yes	Newport	Environmental	chick bedding sample/shipment liner from hatchery	Breed information not collected	unknown	USA:VT		2022-04-29
23-000814-BAC-01	2022-C-37.109.1	PNUSAS414225	SAMN39419012	SRR27505001	Salmonella	enterica	Yes	Enteritidis	Environmental	chick bedding sample/shipment liner from hatchery	Gallus gallus domesticus Breed Cornish Rock Cross	meat chicken	USA:VT		2022-05-06
23-000842-BAC-01	2022-C-37.110.2	PNUSAS423441	SAMN40216537	SRR28196886	Salmonella	enterica	Yes	Enteritidis	Environmental	chick bedding sample/shipment liner from hatchery	Gallus gallus domesticus Breed Cornish Rock Cross	meat chicken	USA:VT		2022-05-06
23-000848-BAC-01	2022-C-37.110.3	PNUSAS427257	SAMN40579920	SRR28419011	Salmonella	enterica	Yes	Enteritidis	Environmental	chick bedding sample/shipment liner from hatchery	Gallus gallus domesticus Breed Americauna	laying chicken	USA:VT		2022-05-06
23-000816-BAC-01	2022-C-37.111.2	PNUSAS414226	SAMN39419010	SRR27505036	Salmonella	enterica	Yes	Enteritidis	Environmental	chick bedding sample/shipment liner from hatchery	Gallus gallus domesticus Breed Cornish Rock Cross	meat chicken	USA:VT		2022-05-06
23-000841-BAC-01	2022-C-37.111.3	PNUSAS423440	SAMN40216536	SRR28196884	Salmonella	enterica	Yes	Enteritidis	Environmental	chick bedding sample/shipment liner from hatchery	Gallus gallus domesticus Breed Golden Comet	laying chicken	USA:VT		2022-05-06
23-000837-BAC-01	2022-C-37.111.4	PNUSAS419934	SAMN39904145	SRR27929355	Salmonella	enterica	Yes	Enteritidis	Environmental	chick bedding sample/shipment liner from hatchery	Gallus gallus domesticus Breed Cornish Rock Cross	meat chicken	USA:VT		2022-05-06
23-000843-BAC-01	2022-C-37.111.5	PNUSAS423442	SAMN40216534	SRR28196881	Salmonella	enterica	Yes	Enteritidis	Environmental	chick bedding sample/shipment liner from hatchery	Gallus gallus domesticus Breeds Buff Orpington, Lavender Orpington, Wellsummer, ISA Brown	laying chicken	USA:VT		2022-05-06
23-000834-BAC-01	2022-C-37.111.6	PNUSAS419689	SAMN39857820	SRR27905737	Salmonella	enterica	Yes	Enteritidis	Environmental	chick bedding sample/shipment liner from hatchery	Gallus gallus domesticus	Chicken	USA:VT		2022-05-06
23-000832-BAC-01	2022-C-37.111.7	PNUSAS419687	SAMN39857821	SRR27905743	Salmonella	enterica	Yes	Enteritidis	Environmental	chick bedding sample/shipment liner from hatchery	Meleagris sp. and Numidadae sp. Cross	unknown	USA:VT		2022-05-06
23-000835-BAC-01	2022-C-37.111.8	PNUSAS419690	SAMN39857824	SRR27905735	Salmonella	enterica	Yes	Enteritidis	Environmental	chick bedding sample/shipment liner from hatchery	Meleagris sp. and Numidadae sp. cross	unknown	USA:VT		2022-05-06
23-000840-BAC-01	2022-C-37.111.9	PNUSAS423439	SAMN40216535	SRR28196887	Salmonella	enterica	Yes	Enteritidis	Environmental	chick bedding sample/shipment liner from hatchery	Gallus gallus domesticus Breed Cornish Rock Cross	meat chicken	USA:VT		2022-05-06
23-007439-BAC-01	2022-C-37.112.1A.1	PNUSAS438718	SAMN41462625	SRR29088124	Salmonella	enterica	Yes	I 4,[5],12:i:-	Environmental	shipment liner from hatchery	Gallus gallus domesticus Breed Bantams	laying chicken	USA:VT		2022-05-04
23-007440-BAC-01	2022-C-37.124.1C.1	PNUSAS438719	SAMN41462628	SRR29088122	Salmonella	enterica	Yes	Enteritidis	Environmental	shipment liner from hatchery	Gallus gallus domesticus Breed Red Ranger	meat chicken	USA:VT		2022-05-06
24-007302-BAC-01	2023-C-15.136.19A	PNUSAS495969	SAMN46195999	SRR31952489	Salmonella	enterica	Yes	Hadar	Enivronmental	chick bedding sample/shipment liner from hatchery	Gallus gallus domesticus	Chicken	USA:VT		2023
24-007303-BAC-01	2023-C-15.136.19B	PNUSAS495970	SAMN46196013	SRR31952549	Salmonella	enterica	no	Hadar	Enivronmental	chick bedding sample/shipment liner from hatchery	Gallus gallus domesticus	Chicken	USA:VT		2023
24-007304-BAC-01	2023-C-15.136.19C	PNUSAS495971	SAMN46196218	SRR31952545	Salmonella	enterica	no	Hadar	Enivronmental	chick bedding sample/shipment liner from hatchery	Gallus gallus domesticus	Chicken	USA:VT		2023
24-007305-BAC-01	2023-C-15.136.19D	PNUSAS495972	SAMN46196135	SRR31952551	Salmonella	enterica	no	Hadar	Enivronmental	chick bedding sample/shipment liner from hatchery	Gallus gallus domesticus	laying chicken	USA:VT		2023
24-007306-BAC-01	2023-C-18.2.4A	PNUSAS496845	SAMN46264936	SRR32011910	Salmonella	enterica	Yes	Kentucky	Enivronmental	chick bedding sample/shipment liner from hatchery	Gallus gallus domesticus Breed Olive Eggers	laying chicken	USA:VT		2023
24-007307-BAC-01	2023-C-18.2.4B	PNUSAS496846	SAMN46265140	SRR32011909	Salmonella	enterica	no	Kentucky	Enivronmental	chick bedding sample/shipment liner from hatchery	Gallus gallus domesticus Breed Olive Eggers	laying chicken	USA:VT		2023
24-007308-BAC-01	2023-C-18.2.4C	PNUSAS496847	SAMN46265023	SRR32012064	Salmonella	enterica	no	Kentucky	Enivronmental	chick bedding sample/shipment liner from hatchery	Gallus gallus domesticus Breed Olive Eggers	laying chicken	USA:VT		2023
24-007309-BAC-01	2023-C-18.2.4D	PNUSAS496848	SAMN46265022	SRR32012060	Salmonella	enterica	no	Kentucky	Enivronmental	chick bedding sample/shipment liner from hatchery	Gallus gallus domesticus Breed Olive Eggers	laying chicken	USA:VT		2023
24-007342-BAC-01	2023-C-18.6.1A-A	PNUSAS505038	SAMN47487882	SRR32796932	Salmonella	enterica	Yes	Kentucky	Enivronmental	chick bedding sample	chick bedding sample/shipment liner from hatchery	laying chicken	USA:VT		2023
24-007343-BAC-01	2023-C-18.6.1A-B	PNUSAS505040	SAMN47487975	SRR32796933	Salmonella	enterica	no	Kentucky	Enivronmental	chick bedding sample/shipment liner from hatchery	Gallus gallus domesticus Breed Barred Rock	laying chicken	USA:VT		2023
24-007364-BAC-01	2023-C-18.6.6A	PNUSAS505148	SAMN47515826	SRR32810614	Salmonella	enterica	Yes	Enteritidis	Enivronmental	chick bedding sample/shipment liner from hatchery	Gallus gallus domesticus Breed Bufforpington	laying chicken	USA:VT		2023
24-007365-BAC-01	2023-C-18.6.6B	PNUSAS505149	SAMN47515824	SRR32810641	Salmonella	enterica	no	Enteritidis	Enivronmental	chick bedding sample/shipment liner from hatchery	Gallus gallus domesticus Breed Bufforpington	laying chicken	USA:VT		2023
24-007366-BAC-01	2023-C-18.6.6C	PNUSAS505150	SAMN47515815	SRR32810640	Salmonella	enterica	no	Enteritidis	Enivronmental	chick bedding sample/shipment liner from hatchery	Gallus gallus domesticus Breed Bufforpington	laying chicken	USA:VT		2023
24-007367-BAC-01	2023-C-18.6.6D	PNUSAS505151	SAMN47515816	SRR32810644	Salmonella	enterica	no	Enteritidis	Enivronmental	chick bedding sample/shipment liner from hatchery	Gallus gallus domesticus Breed Bufforpington	Chicken	USA:VT		2023
24-007349-BAC-01	2023-C-31.1.6C-A	PNUSAS505047	SAMN47488017	SRR32796945	Salmonella	enterica	Yes	Cerro	Enivronmental	chick bedding sample/shipment liner from hatchery	Gallus gallus domesticus	Chicken	USA:VT		2023
24-007350-BAC-01	2023-C-31.1.6C-B	PNUSAS505048	SAMN47488018	SRR32796944	Salmonella	enterica	no	Cerro	Enivronmental	chick bedding sample/shipment liner from hatchery	Gallus gallus domesticus	Chicken	USA:VT		2023
24-007351-BAC-01	2023-C-31.1.6C-C	PNUSAS505049	SAMN47488019	SRR32797079	Salmonella	enterica	no	Cerro	Enivronmental	chick bedding sample/shipment liner from hatchery	Gallus gallus domesticus	Chicken	USA:VT		2023
24-007352-BAC-01	2023-C-31.1.6C-D	PNUSAS505050	SAMN47488445	SRR32797047	Salmonella	enterica	no	Cerro	Enivronmental	chick bedding sample/shipment liner from hatchery	Gallus gallus domesticus	Chicken	USA:VT		2023
24-007310-BAC-01	2023-C-31.2.1A	PNUSAS497493	SAMN46346238	SRR32063501	Salmonella	enterica	Yes	Mbandaka	Enivronmental	chick bedding sample/shipment liner from hatchery	Gallus gallus domesticus Breed Pitney Bowes	Chicken	USA:VT		2023
24-007311-BAC-01	2023-C-31.2.1B	PNUSAS498822	SAMN46505790	SRR32191789	Salmonella	enterica	no	Mbandaka	Enivronmental	chick bedding sample/shipment liner from hatchery	Gallus gallus domesticus Breed Pitney Bowes	Chicken	USA:VT		2023
24-007314-BAC-01	2023-C-31.2.1B.A	PNUSAS498825	SAMN46505925	SRR32191820	Salmonella	enterica	no	Mbandaka	Enivronmental	chick bedding sample/shipment liner from hatchery	Gallus gallus domesticus Breed Pitney Bowes	Chicken	USA:VT		2023
24-007315-BAC-01	2023-C-31.2.1B.B	PNUSAS498826	SAMN46505799	SRR32191811	Salmonella	enterica	no	Mbandaka	Enivronmental	chick bedding sample/shipment liner from hatchery	Gallus gallus domesticus Breed Pitney Bowes	Chicken	USA:VT		2023
24-007316-BAC-01	2023-C-31.2.1B.C	PNUSAS501851	SAMN46923515	SRR32416554	Salmonella	enterica	no	Mbandaka	Enivronmental	chick bedding sample/shipment liner from hatchery	Gallus gallus domesticus Breed Pitney Bowes	Chicken	USA:VT		2023
24-007317-BAC-01	2023-C-31.2.1B.D	PNUSAS502907	SAMN47174541	SRR32536009	Salmonella	enterica	no	Mbandaka	Enivronmental	chick bedding sample/shipment liner from hatchery	Gallus gallus domesticus Breed Pitney Bowes	Chicken	USA:VT		2023
24-007312-BAC-01	2023-C-31.2.1C	PNUSAS498823	SAMN46505791	SRR32191716	Salmonella	enterica	no	Mbandaka	Enivronmental	chick bedding sample/shipment liner from hatchery	Gallus gallus domesticus Breed Pitney Bowes	Chicken	USA:VT		2023
24-007313-BAC-01	2023-C-31.2.1D	PNUSAS498824	SAMN46505798	SRR32191790	Salmonella	enterica	no	Mbandaka	Enivronmental	chick bedding sample/shipment liner from hatchery	Gallus gallus domesticus Breed Pitney Bowes	Chicken	USA:VT		2023
E1S-044	2023-C-31.2.3A	PNUSAS496846	SAMN46265140	SRR32011909	Salmonella	enterica	Yes	Braenderup	Environmental	chick bedding sample	gallus gallus domesticus	Chicken			2023
24-007333-BAC-01	2023-C-37.1.11A	PNUSAS504373	SAMN47400472	SRR32708847	Salmonella	enterica	Yes	Alachua	Enivronmental	chick bedding sample/shipment liner from hatchery	Gallus gallus domesticus Breed Black Sex Link	laying chicken	USA:VT		2023
24-007334-BAC-01	2023-C-37.1.11C	PNUSAS504374	SAMN47400469	SRR32708848	Salmonella	enterica	no	Alachua	Enivronmental	chick bedding sample/shipment liner from hatchery	Gallus gallus domesticus Breed Americana	laying chicken	USA:VT		2023
24-007347-BAC-01	2023-C-37.1.1A	PNUSAS505045	SAMN47487977	SRR32796937	Salmonella	enterica	Yes	Alachua	Enivronmental	chick bedding sample/shipment liner from hatchery	Gallus gallus domesticus Breed Bantams	laying chicken	USA:VT		2023
24-007348-BAC-01	2023-C-37.1.1B	PNUSAS505046	SAMN47488433	SRR32797036	Salmonella	enterica	no	Alachua	Enivronmental	chick bedding sample/shipment liner from hatchery	Gallus gallus domesticus Breed Bantams	laying chicken	USA:VT		2023
24-007344-BAC-01	2023-C-37.1.20	PNUSAS505042	SAMN47487978	SRR32796941	Salmonella	enterica	Yes	Alachua	Enivronmental	chick bedding sample/shipment liner from hatchery	Gallus gallus domesticus Breed Cornish Rock	meat chicken	USA:VT		2023
24-007345-BAC-01	2023-C-37.1.20B	PNUSAS505043	SAMN47487932	SRR32796935	Salmonella	enterica	no	Alachua	Enivronmental	chick bedding sample/shipment liner from hatchery	Gallus gallus domesticus Breed Cornish Rock	meat chicken	USA:VT		2023
24-007346-BAC-01 Pick #2	2023-C-37.1.20C	PNUSAS505044	SAMN47487976	SRR32796936	Salmonella	enterica	no	Alachua	Enivronmental	chick bedding sample/shipment liner from hatchery	Gallus gallus domesticus Breed Cornish Rock	meat chicken	USA:VT		2023
24-007353-BAC-01	2023-C-37.1.21A	PNUSAS505145	SAMN47515810	SRR32810613	Salmonella	enterica	Yes	Alachua	Enivronmental	chick bedding sample/shipment liner from hatchery	Gallus gallus domesticus Breed Welsummer	laying chicken	USA:VT		2023
24-007354-BAC-01	2023-C-37.1.21B	PNUSAS505146	SAMN47515804	SRR32810066	Salmonella	enterica	no	Alachua	Enivronmental	chick bedding sample/shipment liner from hatchery	Gallus gallus domesticus Breed Welsummer	laying chicken	USA:VT		2023
24-007355-BAC-01	2023-C-37.1.21C	PNUSAS505147	SAMN47515828	SRR32810727	Salmonella	enterica	no	Alachua	Enivronmental	chick bedding sample/shipment liner from hatchery	Gallus gallus domesticus Breed Welsummer	laying chicken	USA:VT		2023
24-007318-BAC-01	2023-C-37.1.25	PNUSAS502908	SAMN47173970	SRR32535781	Salmonella	enterica	Yes	Alachua	Enivronmental	chick bedding sample/shipment liner from hatchery	Gallus gallus domesticus Breed Rhode Island Blue	laying chicken	USA:VT		2023
24-007319-BAC-01	2023-C-37.1.25B	PNUSAS502909	SAMN47173972	SRR32535834	Salmonella	enterica	no	Alachua	Enivronmental	chick bedding sample/shipment liner from hatchery	Gallus gallus domesticus Breed Rhode Island Blue	laying chicken	USA:VT		2023
24-007320-BAC-01	2023-C-37.1.25C	PNUSAS503560	SAMN47268678	SRR32616328	Salmonella	enterica	no	Alachua	Enivronmental	chick bedding sample/shipment liner from hatchery	Gallus gallus domesticus Breed Rhode Island Blue	laying chicken	USA:VT		2023
24-007321-BAC-01	2023-C-37.1.25D	PNUSAS502910	SAMN47174551	SRR32536008	Salmonella	enterica	no	Alachua	Enivronmental	chick bedding sample/shipment liner from hatchery	Gallus gallus domesticus Breed Rhode Island Blue	laying chicken	USA:VT		2023
24-007322-BAC-01	2023-C-37.1.26A	PNUSAS503561	SAMN47268679	SRR32616372	Salmonella	enterica	Yes	Alachua	Enivronmental	chick bedding sample/shipment liner from hatchery	Gallus gallus domesticus Breed ISA Brown	laying chicken	USA:VT		2023
24-007323-BAC-01	2023-C-37.1.26B	PNUSAS503562	SAMN47268634	SRR32616327	Salmonella	enterica	no	Alachua	Enivronmental	chick bedding sample/shipment liner from hatchery	Gallus gallus domesticus Breed ISA Brown	laying chicken	USA:VT		2023
24-007324-BAC-01	2023-C-37.1.26C	PNUSAS503563	SAMN47268677	SRR32616329	Salmonella	enterica	no	Alachua	Enivronmental	chick bedding sample/shipment liner from hatchery	Gallus gallus domesticus Breed ISA Brown	laying chicken	USA:VT		2023
E1S-040	2023-C-37.1.5A	PNUSAS495970	SAMN46196013	SRR31952549	Salmonella	enterica	yes	Alachua	Environmental	chick bedding sample	gallus gallus domesticus	Chicken			2023
24-007338-BAC-01 Pick #2	2023-C-37.1.6A	PNUSAS504378	SAMN47400536	SRR32708869	Salmonella	enterica	Yes	Alachua	Enivronmental	chick bedding sample/shipment liner from hatchery	Gallus gallus domesticus Breed Rhode Island Red Rock, Black Austrolop, and Buff Orpington	laying chicken	USA:VT		2023
24-007339-BAC-01	2023-C-37.1.6B	PNUSAS504379	SAMN47400537	SRR32708868	Salmonella	enterica	no	Alachua	Enivronmental	chick bedding sample/shipment liner from hatchery	Gallus gallus domesticus Breed Rhode Island Red Rock, Black Austrolop, and Buff Orpington	laying chicken	USA:VT		2023
24-007340-BAC-01	2023-C-37.1.6C	PNUSAS505036	SAMN47487884	SRR32796895	Salmonella	enterica	no	Alachua	Enivronmental	chick bedding sample/shipment liner from hatchery	Gallus gallus domesticus Breed Rhode Island Red Rock, Black Austrolop, and Buff Orpington	laying chicken	USA:VT		2023
24-007341-BAC-01	2023-C-37.1.6D	PNUSAS505037	SAMN47487883	SRR32796896	Salmonella	enterica	no	Alachua	Enivronmental	chick bedding sample/shipment liner from hatchery	Gallus gallus domesticus Breed Rhode Island Red Rock, Black Austrolop, and Buff Orpington	laying chicken	USA:VT		2023
24-007335-BAC-01	2023-C-37.1.7A	PNUSAS504375	SAMN47400468	SRR32708849	Salmonella	enterica	Yes	Alachua	Enivronmental	chick bedding sample/shipment liner from hatchery	Gallus gallus domesticus Breed Black Sex Link	laying chicken	USA:VT		2023
24-007336-BAC-01	2023-C-37.1.7B	PNUSAS504376	SAMN47400471	SRR32708867	Salmonella	enterica	no	Alachua	Enivronmental	chick bedding sample/shipment liner from hatchery	Gallus gallus domesticus Breed Black Sex Link	laying chicken	USA:VT		2023
